# Genome-wide association study of REM sleep behavior disorder identifies novel loci with distinct polygenic and brain expression effects

**DOI:** 10.1101/2021.09.08.21254232

**Authors:** Lynne Krohn, Karl Heilbron, Cornelis Blauwendraat, Regina H. Reynolds, Eric Yu, Konstantin Senkevich, Uladzislau Rudakou, Mehrdad A. Estiar, Emil K. Gustavsson, Kajsa Brolin, Jennifer A. Ruskey, Kathryn Freeman, Farnaz Asayesh, Ruth Chia, Isabelle Arnulf, Michele T.M. Hu, Jacques Y. Montplaisir, Jean-François Gagnon, Alex Desautels, Yves Dauvilliers, Gian Luigi Gigli, Mariarosaria Valente, Francesco Janes, Andrea Bernardini, Birgit Högl, Ambra Stefani, Abubaker Ibrahim, Karel Sonka, David Kemlink, Wolfgang Oertel, Annette Janzen, Giuseppe Plazzi, Francesco Biscarini, Elena Antelmi, Michela Figorilli, Monica Puligheddu, Brit Mollenhauer, Claudia Trenkwalder, Friederike Sixel-Döring, Valérie Cochen De Cock, Christelle Charley Monaca, Anna Heidbreder, Luigi Ferini-Strambi, Femke Dijkstra, Mineke Viaene, Beatriz Abril, Bradley F. Boeve, 23andMe Research Team, Sonja W. Scholz, Mina Ryten, Sara Bandres-Ciga, Alastair Noyce, Paul Cannon, Lasse Pihlstrøm, Mike A. Nalls, Andrew B. Singleton, Guy A. Rouleau, Ronald B. Postuma, Ziv Gan-Or

## Abstract

Rapid eye movement (REM) sleep behavior disorder (RBD), enactment of dreams during REM sleep, is an early clinical symptom of alpha-synucleinopathies. RBD also defines more severe forms of alpha-synucleinopathies. The genetic background of RBD and its underlying mechanisms are not well understood. Here, we performed the first genome-wide association study of RBD, identifying five RBD risk loci. Expression analyses highlight *SNCA-AS1* and *SCARB2* differential expression in different brain regions in RBD, with *SNCA-AS1* further supported by colocalization analyses. Genetic risk score and other analyses provide further insights into RBD genetics, highlighting RBD as a unique subpopulation that will allow future early intervention.
