## Supplementary Table 2 for "Genome-wide association study of REM sleep behavior disorder identifies novel loci with distinct polygenic and brain expression effects"

### Sheet: ColumnDescriptions
Column name	Description
Study	Dataset from which specificity values were derived
Gene	Gene HGNC symbol
CellType_Tissue	Cell type or tissue name
Specificity	Proportion of a gene's total expression attributable to one cell type or tissue
Mean_Expression	Mean expression across a cell type or tissue

### Sheet: Results
Study	Gene	CellType_Tissue	Specificity	Mean_Expression
GTEx	MMRN1	Thyroid	0.187935	50.0304
GTEx	MMRN1	Adipose Tissue	0.0934838	24.8865
GTEx	MMRN1	Lung	0.0862801	22.9688
GTEx	MMRN1	Breast	0.0844272	22.4755
GTEx	MMRN1	Uterus	0.0825297	21.9704
GTEx	MMRN1	Small Intestine	0.0788667	20.9953
GTEx	MMRN1	Vagina	0.0699706	18.627
GTEx	MMRN1	Colon	0.0473327	12.6005
GTEx	MMRN1	Esophagus	0.0425607	11.3302
GTEx	MMRN1	Skin	0.0418428	11.1391
GTEx	MMRN1	Blood Vessel	0.041665	11.0917
GTEx	MMRN1	Nerve	0.0260689	6.93987
GTEx	MMRN1	Prostate	0.0206292	5.49173
GTEx	MMRN1	Ovary	0.0186513	4.96521
GTEx	MMRN1	Stomach	0.0183803	4.89306
GTEx	MMRN1	Salivary Gland	0.0157224	4.1855
GTEx	MMRN1	Adrenal Gland	0.00591033	1.5734
GTEx	MMRN1	Heart	0.00572746	1.52472
GTEx	MMRN1	Liver	0.00434616	1.157
GTEx	MMRN1	Pancreas	0.00374213	0.996201
GTEx	MMRN1	Spleen	0.00371538	0.989079
GTEx	MMRN1	Pituitary	0.00296711	0.789881
GTEx	MMRN1	Brain - Spinal cord (cervical c-1)	0.00274906	0.731834
GTEx	MMRN1	Blood	0.00271881	0.72378
GTEx	MMRN1	Brain - Hypothalamus	0.00209122	0.556707
GTEx	MMRN1	Muscle	0.0019247	0.512378
GTEx	MMRN1	Brain - Substantia nigra	0.00145843	0.388252
GTEx	MMRN1	Brain - Caudate (basal ganglia)	0.00115234	0.306765
GTEx	MMRN1	Brain - Nucleus accumbens (basal ganglia)	0.00113601	0.302419
GTEx	MMRN1	Brain - Hippocampus	0.00104223	0.277453
GTEx	MMRN1	Brain - Amygdala	0.00093863	0.249874
GTEx	MMRN1	Brain - Frontal Cortex (BA9)	0.000592296	0.157676
GTEx	MMRN1	Brain - Putamen (basal ganglia)	0.000582418	0.155047
GTEx	MMRN1	Brain - Anterior cingulate cortex (BA24)	0.000526634	0.140196
GTEx	MMRN1	Brain - Cerebellar Hemisphere	0.000332687	0.0885653
GTEx	SNCA-AS1	Pituitary	0.242596	0.61553
GTEx	SNCA-AS1	Brain - Cerebellar Hemisphere	0.179237	0.45477
GTEx	SNCA-AS1	Nerve	0.0744051	0.188785
GTEx	SNCA-AS1	Brain - Frontal Cortex (BA9)	0.0485332	0.123141
GTEx	SNCA-AS1	Brain - Anterior cingulate cortex (BA24)	0.0469198	0.119048
GTEx	SNCA-AS1	Brain - Hypothalamus	0.0390406	0.0990561
GTEx	SNCA-AS1	Brain - Substantia nigra	0.0387403	0.0982941
GTEx	SNCA-AS1	Brain - Spinal cord (cervical c-1)	0.0333192	0.0845394
GTEx	SNCA-AS1	Brain - Amygdala	0.0329319	0.0835568
GTEx	SNCA-AS1	Ovary	0.0313379	0.0795124
GTEx	SNCA-AS1	Uterus	0.0293621	0.0744992
GTEx	SNCA-AS1	Brain - Nucleus accumbens (basal ganglia)	0.0280611	0.0711982
GTEx	SNCA-AS1	Brain - Hippocampus	0.0244109	0.0619368
GTEx	SNCA-AS1	Vagina	0.0187981	0.0476958
GTEx	SNCA-AS1	Brain - Caudate (basal ganglia)	0.018279	0.0463785
GTEx	SNCA-AS1	Thyroid	0.0177785	0.0451086
GTEx	SNCA-AS1	Prostate	0.0164615	0.0417671
GTEx	SNCA-AS1	Salivary Gland	0.0138944	0.0352537
GTEx	SNCA-AS1	Skin	0.0117513	0.0298161
GTEx	SNCA-AS1	Brain - Putamen (basal ganglia)	0.0115342	0.0292654
GTEx	SNCA-AS1	Lung	0.0102093	0.0259036
GTEx	SNCA-AS1	Colon	0.0099734	0.0253051
GTEx	SNCA-AS1	Esophagus	0.00635679	0.0161288
GTEx	SNCA-AS1	Blood	0.00576003	0.0146147
GTEx	SNCA-AS1	Adipose Tissue	0.0051115	0.0129692
GTEx	SNCA-AS1	Small Intestine	0.00402729	0.0102183
GTEx	SNCA-AS1	Blood Vessel	0.00117013	0.00296892
GTEx	SNCA-AS1	Adrenal Gland	0	0
GTEx	SNCA-AS1	Breast	0	0
GTEx	SNCA-AS1	Heart	0	0
GTEx	SNCA-AS1	Liver	0	0
GTEx	SNCA-AS1	Muscle	0	0
GTEx	SNCA-AS1	Pancreas	0	0
GTEx	SNCA-AS1	Spleen	0	0
GTEx	SNCA-AS1	Stomach	0	0
AIBS2018	MMRN1	Microglia	0.972952	22.3175
AIBS2018	MMRN1	OPC	0.0140212	0.310924
AIBS2018	MMRN1	Glutamatergic	0.00625467	0.170071
AIBS2018	MMRN1	Oligodendrocyte	0.00476651	0.124601
AIBS2018	MMRN1	GABAergic	0.00187243	0.0554755
AIBS2018	MMRN1	Astrocyte	0.000133462	0.00343643
AIBS2018	MMRN1	Endothelial cell	0	0
AIBS2018	SNCA-AS1	Glutamatergic	0.58982	0.487031
AIBS2018	SNCA-AS1	GABAergic	0.373957	0.336455
AIBS2018	SNCA-AS1	Oligodendrocyte	0.0362217	0.028754
AIBS2018	SNCA-AS1	Astrocyte	0	0
AIBS2018	SNCA-AS1	Endothelial cell	0	0
AIBS2018	SNCA-AS1	Microglia	0	0
AIBS2018	SNCA-AS1	OPC	0	0
