## Supplementary Table 3 for "Genome-wide association study of REM sleep behavior disorder identifies novel loci with distinct polygenic and brain expression effects"

### Sheet: Sheet1
MarkerName	SNP	CHR	BP	A1	MAF	beta	se	P	Direction	Zscore
4:90757272	rs3756059	4	90757272	G	0.5027	0.2318	0.0284	3.017e-16	++	8.16197
1:155205378	rs12752133	1	155205378	C	0.0122	0.7392	0.0981	4.866e-14	++	7.53517
4:90645671	rs1045722	4	90645671	T	0.0718	0.3294	0.0489	1.592e-11	++	6.7362
4:951947	rs34311866	4	951947	C	0.8122	-0.2027	0.0345	4.405e-09	--	-5.87536
10:121536327	rs117896735	10	121536327	G	0.0146	0.5885	0.1005	4.696e-09	++	5.85572
4:77132634	rs7697073	4	77132634	C	0.3393	0.1634	0.0292	2.209e-08	++	5.59589
14:103074798	rs35785423	14	103074798	G	0.2869	0.1627	0.0308	1.322e-07	++	5.28247
1:156007988	rs35603727	1	156007988	G	0.0168	0.489	0.0958	3.33e-07	++	5.10438
4:90681236	rs112645122	4	90681236	C	0.9535	0.4256	0.0856	6.532e-07	++	4.97196
18:57443220	rs140618393	18	57443220	G	0.0121	0.6656	0.1343	7.12e-07	++	4.95607
11:56468560	rs10896516	11	56468560	C	0.8894	-0.286	0.0581	8.664e-07	--	-4.92255
17:43750172	rs1630095	17	43750172	G	0.7372	0.1646	0.0337	1.056e-06	++	4.88427
16:17704834	rs9928313	16	17704834	C	0.0132	0.4937	0.1024	1.418e-06	++	4.82129
6:129566200	rs265384	6	129566200	C	0.2388	-0.1666	0.0347	1.602e-06	--	-4.80115
4:77419107	rs4859684	4	77419107	C	0.6421	0.1429	0.0298	1.652e-06	++	4.7953
6:34404364	rs4713787	6	34404364	G	0.0364	0.3244	0.068	1.848e-06	++	4.77059
4:184682511	rs34427720	4	184682511	C	0.6098	0.1409	0.0298	2.206e-06	++	4.72819
5:118877548	rs33926345	5	118877548	G	0.9856	-0.4654	0.0983	2.212e-06	--	-4.73449
19:23373366	rs11672891	19	23373366	G	0.1354	-0.212	0.0448	2.267e-06	--	-4.73214
18:44436273	rs55849517	18	44436273	C	0.0205	0.5672	0.12	2.284e-06	++	4.72667
4:91011689	rs7671248	4	91011689	T	0.6202	0.1401	0.0297	2.455e-06	++	4.71717
2:161433962	rs6738698	2	161433962	C	0.6731	-0.146	0.0313	3.045e-06	--	-4.66454
3:104624105	rs6780459	3	104624105	T	0.254	-0.1567	0.0336	3.135e-06	--	-4.66369
14:90534536	rs57930281	14	90534536	G	0.0921	0.2266	0.0486	3.156e-06	++	4.66255
4:697196	rs28547545	4	697196	G	0.8239	-0.1725	0.0371	3.373e-06	--	-4.6496
2:169133796	rs908594	2	169133796	G	0.8776	-0.1889	0.0407	3.466e-06	+-	-4.64128
12:126518550	rs11058464	12	126518550	C	0.3396	0.2076	0.0449	3.759e-06	++	4.62361
1:194018095	rs10921490	1	194018095	C	0.9317	-0.2459	0.0532	3.863e-06	--	-4.62218
1:154913723	rs34195153	1	154913723	G	0.9887	-0.5368	0.1168	4.294e-06	--	-4.59589
7:89187437	rs143774667	7	89187437	G	0.012	0.6117	0.1336	4.726e-06	++	4.57859
7:28086942	rs34711500	7	28086942	T	0.0127	0.5839	0.1278	4.882e-06	++	4.56886
17:44096553	rs62062288	17	44096553	G	0.2226	-0.164	0.036	5.348e-06	--	-4.55556
11:94939294	rs75679372	11	94939294	G	0.0488	-0.354	0.0778	5.405e-06	--	-4.55013
3:180572423	rs13071747	3	180572423	C	0.0122	0.5984	0.1316	5.439e-06	++	4.54711
6:32448500	rs9269190	6	32448500	C	0.4371	0.2281	0.0502	5.53e-06	++	4.54382
4:123067363	rs28896211	4	123067363	T	0.0397	0.2936	0.0646	5.562e-06	++	4.54489
15:59049346	rs12437952	15	59049346	C	0.1418	-0.1953	0.0431	5.781e-06	--	-4.53132
10:125159302	rs61864011	10	125159302	T	0.9569	-0.3005	0.0665	6.185e-06	--	-4.5188
4:12442023	rs111790581	4	12442023	G	0.0949	0.2365	0.0523	6.235e-06	++	4.52199
5:106026104	rs79892148	5	106026104	G	0.0216	0.3782	0.084	6.721e-06	++	4.50238
7:107820911	rs414077	7	107820911	G	0.9017	0.2245	0.0501	7.524e-06	++	4.48104
3:65925099	rs6445516	3	65925099	C	0.5736	0.1282	0.0287	8.067e-06	++	4.4669
12:63325988	rs12371144	12	63325988	C	0.4841	0.1251	0.0281	8.747e-06	++	4.45196
11:61876289	rs168959	11	61876289	C	0.05	0.2666	0.0602	9.338e-06	++	4.42857
2:231638974	rs12468515	2	231638974	G	0.9336	-0.2386	0.0539	9.667e-06	--	-4.42672
5:6123856	rs150608173	5	6123856	G	0.0129	0.4942	0.1118	9.783e-06	++	4.42039
1:155205634	rs76763715	1	155205634	C	0.9965	-1.0449	0.1636	1.683e-10	--	-6.38692
