## Supplementary Table 4 for "Genome-wide association study of REM sleep behavior disorder identifies novel loci with distinct polygenic and brain expression effects"

### Sheet: Sheet1
Gene Set	Description	Size	Expect	Ratio	P Value	FDR	Type
GO:0098805	whole membrane	1630	0.46317	10.795	6.7834e-06	0.0039575	Cell_composition
GO:0005764	lysosome	669	0.1901	21.042	1.0045e-05	0.0039575	Cell_composition
GO:0000323	lytic vacuole	670	0.19038	21.01	1.0104e-05	0.0039575	Cell_composition
GO:0005773	vacuole	760	0.21596	18.522	1.6676e-05	0.0048985	Cell_composition
GO:0005765	lysosomal membrane	345	0.098034	30.602	7.2569e-05	0.014335	Cell_composition
GO:0098852	lytic vacuole membrane	346	0.098318	30.513	7.3198e-05	0.014335	Cell_composition
GO:0005774	vacuolar membrane	397	0.11281	26.593	0.00011021	0.018499	Cell_composition
GO:0010008	endosome membrane	461	0.131	22.902	0.00017179	0.025231	Cell_composition
GO:0044433	cytoplasmic vesicle part	1462	0.41544	9.6285	0.00022165	0.026915	Cell_composition
GO:0044440	endosomal part	508	0.14435	20.783	0.00022907	0.026915	Cell_composition
GO:0001921	positive regulation of receptor recycling	14	0.0042002	476.17	6.5435e-06	0.036769	Biological_processes
GO:0007033	vacuole organization	157	0.047102	63.692	8.0891e-06	0.036769	Biological_processes
GO:0006897	endocytosis	675	0.20251	19.752	1.291e-05	0.039122	Biological_processes
GO:0001919	regulation of receptor recycling	23	0.0069003	289.84	1.8173e-05	0.041302	Biological_processes
GO:0098657	import into cell	792	0.23761	16.834	2.4359e-05	0.044289	Biological_processes
GO:0001881	receptor recycling	33	0.0099004	202.01	3.788e-05	0.057395	Biological_processes
GO:0006898	receptor-mediated endocytosis	287	0.086103	34.842	4.9261e-05	0.063976	Biological_processes
GO:0001933	negative regulation of protein phosphorylation	385	0.1155	25.973	0.00011817	0.10461	Biological_processes
GO:0046173	polyol biosynthetic process	58	0.017401	114.94	0.00011823	0.10461	Biological_processes
GO:0007040	lysosome organization	60	0.018001	111.11	0.00012657	0.10461	Biological_processes
