## Supplementary Table 5 for "Genome-wide association study of REM sleep behavior disorder identifies novel loci with distinct polygenic and brain expression effects"

### Sheet: synuc_GWAS_meta-5-comparisons
SNP	CHR	Position_hg19	MarkerName	Nearest_Gene	QTL_Nominated_Gene	effect_allele	reference_allele	EffectAlleleFrequency_PD	Beta_PD	SE_PD	P_PD	iRBD_beta_adjusted	direction_iRBD	P_iRBD	se_iRBD	PDwRBD_beta_adjusted	direction_PDwRBD	SE_PDwRBD	P_PDwRBD	DLB_beta_adjusted	Direction_DLB	se_DLB	P_DLB
rs76763715	1	155205634	1:155205634	GBAP1	GBAP1	t	c	0.9953	0.7467	0.0765	1.59e-22	1.1787	same	0.000678863	0.346883	1.0066	same	0.185491	1.35e-06	NA	NA	NA	NA
rs356182	4	90626111	4:90626111	SNCA	SNCA	a	g	0.6278	-0.2774	0.0105	3.89e-154	0.212309	different	0.000150834	0.0560226	-0.143372	same	0.0362832	8.4976e-05	0.042175	undetermined	0.03917	0.281608
rs62053943	17	43744203	17:43744203	CRHR1	WNT3	t	c	0.1552	-0.27	0.0155	3.58e-68	-0.0819883	undetermined	0.261352	0.0729952	-0.209242	same	0.0585766	0.000273929	-0.126893	same	0.0522907	0.0152377
rs117615688	17	43798308	17:43798308	CRHR1	WNT3	a	g	0.067	-0.2324	0.0288	6.71e-16	-0.317498	same	0.00767984	0.119099	-0.242715	same	0.0948351	0.00857304	0.0305292	undetermined	0.0711194	0.667682
rs75859381	6	133210361	6:133210361	RPS12		t	c	0.9673	-0.2207	0.0341	1.04e-10	-0.253684	undetermined	0.0642544	0.137096	-0.0983339	undetermined	0.107592	0.366876	-0.296758	same	0.107227	0.00564778
rs34311866	4	951947	4:951947	TMEM175	TMEM175	t	c	0.8065	-0.2126	0.012	9.98e-70	-0.245671	same	3.99e-05	0.059804	-0.181177	same	0.0423111	2.45e-05	-0.217246	same	0.0450222	1.4e-06
rs873786	4	925376	4:925376	GAK	GAK	t	c	0.0988	-0.1731	0.0182	1.79e-21	-0.0214349	undetermined	0.795119	0.0825468	-0.157038	same	0.0610915	0.00883755	-0.224376	same	0.062013	0.000296647
rs73038319	3	18361759	3:18361759	SATB1	SATB1	a	c	0.9592	-0.1693	0.0235	5.94e-13	-0.14411	undetermined	0.262026	0.128485	-0.0073778	undetermined	0.0889823	0.933986	-0.0444952	undetermined	0.100283	0.657269
rs112485576	6	32578772	6:32578772	HLA-DRB5	HLA-DRB5	a	c	0.163	-0.1676	0.0153	6.96e-28	-0.105233	undetermined	0.187148	0.0797787	NA	NA	NA	NA	NA	NA	NA	NA
rs5019538	4	90636630	4:90636630	SNCA	SNCA	a	g	0.6792	-0.1565	0.0124	1.13e-36	0.288301	different	7.19e-07	0.0581701	-0.0552819	undetermined	0.0377767	0.144598	NA	NA	NA	NA
rs1867598	5	60137959	5:60137959	ELOVL7	ELOVL7	a	g	0.9019	-0.1554	0.0156	2.52e-23	-0.0719104	undetermined	0.382951	0.0824214	-0.163983	same	0.0571123	0.00481943	-0.0965004	undetermined	0.0622678	0.121213
rs76949143	7	66009851	7:66009851	GS1-124K5.11	LINC00174	a	t	0.0507	-0.1432	0.0253	1.43e-08	-0.129974	undetermined	0.273538	0.118703	-0.242855	same	0.090976	0.00576747	NA	NA	NA	NA
rs2251086	15	61997385	15:61997385	VPS13C		t	c	0.1417	-0.1186	0.0137	6.08e-18	-0.0835442	undetermined	0.23962	0.0710448	-0.0955993	undetermined	0.0509719	0.0580504	0.0935632	undetermined	0.0519823	0.071884
rs10221156	16	52969426	16:52969426	CHD9	CYLD	a	g	0.0932	-0.1156	0.0179	1.08e-10	0.0123703	undetermined	0.878215	0.0807287	-0.0834298	undetermined	0.0599899	0.160026	0.0860859	undetermined	0.0632747	0.173685
rs12456492	18	40673380	18:40673380	RIT2		a	g	0.6816	-0.0983	0.0099	3.8e-23	0.00902479	undetermined	0.860319	0.0512863	-0.14646	same	0.036582	6.97e-05	0.0190218	undetermined	0.0401081	0.63532
rs10756907	9	17727065	9:17727065	SH3GL2	SH3GL2	a	g	0.7666	-0.0926	0.011	5.06e-17	0.0213917	undetermined	0.709883	0.0575025	-0.0550019	undetermined	0.0411424	0.18312	-0.0484187	undetermined	0.0435765	0.266474
rs11950533	5	134199105	5:134199105	C5orf24	TXNDC15	a	c	0.102	-0.0916	0.0158	7.16e-09	-0.0392987	undetermined	0.638317	0.0836049	-0.140908	same	0.0606172	0.0180527	0.048733	undetermined	0.0593476	0.41157
rs6854006	4	77198054	4:77198054	FAM47E-STBD1	FAM47E	t	c	0.3632	-0.0912	0.0097	5.82e-21	-0.0720971	undetermined	0.141921	0.0490899	-0.0637743	undetermined	0.0359176	0.0749938	-0.0443166	undetermined	0.0387739	0.253063
rs4101061	4	77147969	4:77147969	FAM47E	FAM47E	a	g	0.7107	-0.0912	0.0102	4.97e-19	-0.0863716	undetermined	0.099207	0.0523874	-0.155422	same	0.0373211	3.63e-05	0.00720993	undetermined	0.0407929	0.859712
rs13294100	9	17579690	9:17579690	SH3GL2	SH3GL2	t	g	0.3422	-0.0859	0.01	8.72e-18	-0.0175903	undetermined	0.751085	0.0554535	-0.0472413	undetermined	0.0367944	0.198157	-0.0762916	same	0.038827	0.0494236
rs620513	8	16697593	8:16697593	FGF20		t	g	0.2682	-0.0856	0.0108	2.72e-15	0.0307929	undetermined	0.5806	0.0557329	-0.0965632	same	0.0402356	0.0156637	-0.0236003	undetermined	0.0413683	0.568345
rs11158026	14	55348869	14:55348869	GCH1	GCH1	t	c	0.3245	-0.0842	0.0102	1.66e-16	-0.116075	same	0.0322011	0.0541924	-0.0433557	undetermined	0.0370799	0.241236	-0.0456744	undetermined	0.0394325	0.246745
rs34025766	4	17968811	4:17968811	LCORL	DCAF16	a	t	0.1589	-0.0839	0.0133	2.87e-10	0.113123	undetermined	0.07935	0.0644773	-0.154794	same	0.0485554	0.00119978	NA	NA	NA	NA
rs10748818	10	104015279	10:104015279	GBF1	CUEDC2	a	g	0.8514	-0.079	0.013	1.05e-09	0.0831834	undetermined	0.236374	0.0702505	0.0115515	undetermined	0.0491742	0.814058	-0.0473701	undetermined	0.0517608	0.360085
rs850738	17	42434630	17:42434630	FAM171A2	GRN	a	g	0.6056	-0.071	0.0105	1.29e-11	-0.00668766	undetermined	0.897004	0.0516635	-0.106696	same	0.0356237	0.00280704	-0.0270313	undetermined	0.0379438	0.476232
rs11578699	1	171719769	1:171719769	VAMP4	VAMP4	t	c	0.1949	-0.0704	0.012	4.47e-09	0.0666568	undetermined	0.247824	0.057679	0.0260402	undetermined	0.0432311	0.54788	NA	NA	NA	NA
rs55818311	19	2341047	19:2341047	SPPL2B		t	c	0.6937	-0.0696	0.0111	4.18e-10	-0.0880506	undetermined	0.105662	0.0544193	-0.0100726	undetermined	0.0401143	0.80184	0.0187762	undetermined	0.0395156	0.634681
rs2042477	2	96000943	2:96000943	KCNIP3	KCNIP3	a	t	0.2422	-0.0657	0.0116	1.38e-08	-0.0438017	undetermined	0.442064	0.0569806	-0.108534	same	0.042401	0.00982172	NA	NA	NA	NA
rs2904880	16	28944396	16:28944396	CD19	NFATC2IP	c	g	0.3094	-0.065	0.0106	7.87e-10	-0.0573755	undetermined	0.288341	0.0540378	-0.0799394	same	0.0393279	0.0411446	-0.0596661	undetermined	0.0400718	0.136491
rs12283611	11	83487277	11:83487277	DLG2		a	c	0.4148	-0.0645	0.0102	2.61e-10	0.0816523	undetermined	0.10468	0.0503226	-0.0505505	undetermined	0.0357293	0.156567	0.0202633	undetermined	0.0377959	0.591852
rs62333164	4	170583157	4:170583157	CLCN3	NEK1	a	g	0.3264	-0.0638	0.01	2e-10	0.0486931	undetermined	0.339711	0.0510015	-0.0115736	undetermined	0.0368733	0.753478	-0.0541817	undetermined	0.0395759	0.170982
rs9261484	6	30108683	6:30108683	TRIM40	TRIM40	t	c	0.2451	-0.0635	0.0112	1.62e-08	0.0465705	undetermined	0.396629	0.0549403	-0.114582	same	0.0406822	0.00447998	NA	NA	NA	NA
rs11707416	3	151108965	3:151108965	MED12L		a	t	0.3672	-0.0627	0.0097	1.13e-10	-0.0147913	undetermined	0.763291	0.0491139	-0.0449425	undetermined	0.0358931	0.209687	-0.0359391	undetermined	0.0379881	0.344114
rs11658976	17	44866805	17:44866805	WNT3	WNT3	a	g	0.5802	-0.0624	0.0113	3.52e-08	-0.028286	undetermined	0.592425	0.0528389	-0.0183973	undetermined	0.0375817	0.624643	-0.0646916	undetermined	0.0380709	0.0892569
rs1450522	3	161077630	3:161077630	SPTSSB	NMD3	a	g	0.6742	-0.0616	0.0099	5.01e-10	0.0907501	undetermined	0.0747672	0.0509292	-0.053862	undetermined	0.0367952	0.144302	-0.0891824	same	0.0397355	0.0248091
rs6476434	9	34046391	9:34046391	UBAP2	PRSS3	t	c	0.7336	-0.0615	0.0106	6.58e-09	-0.0616408	undetermined	0.259167	0.0546286	-0.057572	undetermined	0.0390769	0.142179	-0.017948	undetermined	0.0410816	0.662271
rs2086641	8	130901909	8:130901909	FAM49B		t	c	0.7225	-0.0605	0.0107	1.81e-08	-0.0834116	undetermined	0.118065	0.0533682	-0.0189504	undetermined	0.0388619	0.626232	NA	NA	NA	NA
rs8087969	18	48683589	18:48683589	MEX3C	MEX3C	t	g	0.5496	-0.0578	0.0102	1.41e-08	-0.0471174	undetermined	0.324251	0.047798	-0.0392493	undetermined	0.0350202	0.262598	-0.0175648	undetermined	0.037137	0.636238
rs12600861	17	7355621	17:7355621	CHRNB1	CHRNB1	a	c	0.6484	-0.0565	0.0099	1.01e-08	-0.0210876	undetermined	0.678364	0.0508507	-0.0719956	same	0.0358223	0.0450567	-0.00874168	undetermined	0.0387244	0.821311
rs7134559	12	46419086	12:46419086	SCAF11		t	c	0.404	-0.0539	0.0098	3.96e-08	0.0420235	undetermined	0.392211	0.0491149	0.0229493	undetermined	0.0360514	0.524672	-0.0326038	undetermined	0.0378264	0.388719
rs12147950	14	37989270	14:37989270	MIPOL1		t	c	0.4376	-0.0529	0.0096	3.54e-08	-0.0436346	undetermined	0.3771	0.0494022	-0.034065	undetermined	0.0348712	0.328297	0.00183831	undetermined	0.0374374	0.960936
rs1941685	18	31304318	18:31304318	ASXL3		t	g	0.4983	0.0531	0.0094	1.69e-08	-0.023179	undetermined	0.629451	0.0480395	-0.0445019	undetermined	0.0346414	0.198846	0.033309	undetermined	0.0368733	0.366304
rs2280104	8	22525980	8:22525980	BIN3	BIN3	t	c	0.3604	0.0556	0.0098	1.16e-08	0.0211805	undetermined	0.676645	0.0507869	0.0926392	same	0.035969	0.0102804	0.0271871	undetermined	0.0390392	0.486128
rs6500328	16	50736656	16:50736656	NOD2	NOD2	a	g	0.5985	0.0586	0.0097	1.82e-09	-0.0332626	undetermined	0.496372	0.0489007	0.0266211	undetermined	0.0353734	0.451378	0.00152216	undetermined	0.0377448	0.967838
rs11610045	12	133063768	12:133063768	FBRSL1	FBRSL1	a	g	0.4896	0.0601	0.0094	1.77e-10	-0.0255886	undetermined	0.600308	0.0488371	-0.0733268	undetermined	0.0347302	0.0347167	0.0290538	undetermined	0.0374149	0.437436
rs979812	14	88464264	14:88464264	GALC	GALC	t	g	0.4421	0.061	0.0093	6.19e-11	-0.0304787	undetermined	0.525922	0.0480552	0.0911993	same	0.0348262	0.0089142	0.0434809	undetermined	0.0370843	0.240981
rs9568188	13	49927732	13:49927732	CAB39L	CAB39L	t	c	0.7397	0.0617	0.0108	1.15e-08	-0.0875553	undetermined	0.106098	0.0541809	0.00385521	undetermined	0.0392634	0.921762	NA	NA	NA	NA
rs26431	5	102365794	5:102365794	PAM	PAM	c	g	0.7025	0.0621	0.0103	1.57e-09	0.0397607	undetermined	0.454063	0.0531093	0.0361946	undetermined	0.0380729	0.340736	-0.0420916	undetermined	0.0406947	0.300989
rs6825004	4	77110365	4:77110365	SCARB2	SCARB2	c	g	0.6912	0.0622	0.0102	1.17e-09	-0.101852	different	0.0451487	0.0508431	0.0334305	undetermined	0.0377541	0.375004	0.149782	same	0.0406853	0.000231887
rs6497339	16	19277493	16:19277493	SYT17	SYT17	a	t	0.4536	0.063	0.0095	2.76e-11	0.0982925	undetermined	0.126145	0.0642653	0.102267	same	0.0350391	0.00354048	NA	NA	NA	NA
rs2269906	17	42294337	17:42294337	UBTF	UBTF	a	c	0.6531	0.0631	0.0102	6.24e-10	-0.0375081	undetermined	0.456139	0.0503316	0.10488	same	0.0369932	0.00436922	-0.0297627	undetermined	0.0389519	0.444824
rs12497850	3	48748989	3:48748989	IP6K2	IP6K2	t	g	0.6476	0.0636	0.0099	1.36e-10	0.00184137	undetermined	0.970474	0.0497476	0.0656118	undetermined	0.0368022	0.073726	-0.00568382	undetermined	0.038592	0.882982
rs12951632	17	40741013	17:40741013	RETREG3	RETREG3	t	c	0.7349	0.0642	0.0106	1.4e-09	0.0579841	undetermined	0.282076	0.0539053	0.147898	same	0.0406635	0.000234834	-0.0448108	undetermined	0.0416914	0.282451
rs6658353	1	161469054	1:161469054	FCGR2A	FCGR2A	c	g	0.5011	0.065	0.0094	6.1e-12	-0.14676	different	0.00274115	0.0489955	0.0358902	undetermined	0.0350352	0.305572	-0.00412449	undetermined	0.0372246	0.91178
rs12528068	6	72487762	6:72487762	RIMS1		t	c	0.2844	0.0657	0.0103	1.63e-10	-0.0156732	undetermined	0.768473	0.0532426	0.0229589	undetermined	0.038256	0.54899	-0.0151553	undetermined	0.0420867	0.71878
rs6808178	3	28705690	3:28705690	LINC00693		t	c	0.3794	0.0658	0.0096	8.09e-12	0.011931	undetermined	0.812394	0.0502698	-0.00773648	undetermined	0.0357489	0.828616	0.0510828	undetermined	0.039034	0.190608
rs3104783	16	52636242	16:52636242	CASC16	CYLD	a	c	0.4343	0.0668	0.0094	1.29e-12	-0.133722	different	0.00732974	0.0498689	-0.0277054	undetermined	0.0352079	0.431051	0.00187824	undetermined	0.0375513	0.960134
rs4771268	13	97865021	13:97865021	MBNL2		t	c	0.2295	0.0675	0.0112	1.45e-09	0.0415868	undetermined	0.467515	0.0572405	0.101763	same	0.0406507	0.0129846	0.0359268	undetermined	0.0441229	0.415538
rs11683001	2	102396963	2:102396963	MAP4K4	MAP4K4	a	t	0.337	0.0705	0.0098	8.04e-13	-0.0185461	undetermined	0.71555	0.0508933	0.0936724	same	0.0362232	0.0100068	0.0286166	undetermined	0.0398314	0.472525
rs3742785	14	75373034	14:75373034	RPS6KL1	RPS6KL1	a	c	0.7866	0.0707	0.0118	1.92e-09	-0.0761183	undetermined	0.187647	0.0577716	0.069766	undetermined	0.0428851	0.101662	NA	NA	NA	NA
rs2248244	21	38852361	21:38852361	DYRK1A	DYRK1A	a	g	0.2828	0.0714	0.0107	2.74e-11	0.0904691	undetermined	0.0893979	0.0532615	-0.0706564	undetermined	0.039633	0.0731613	0.0694234	undetermined	0.0416622	0.0956519
rs997368	6	112243291	6:112243291	FYN		a	g	0.8049	0.0714	0.0119	1.84e-09	-0.123978	different	0.0312851	0.0575726	0.116656	same	0.0449821	0.0087358	NA	NA	NA	NA
rs896435	10	15557406	10:15557406	ITGA8	ITGA8	t	c	0.6892	0.0735	0.0101	3.41e-13	0.0327194	undetermined	0.534782	0.0527118	0.0267183	undetermined	0.0371403	0.471234	0.0426278	undetermined	0.0400959	0.287718
rs666463	17	76425480	17:76425480	DNAH17	DNAH17	a	t	0.8328	0.076	0.0128	3.2e-09	0.0551415	undetermined	0.393943	0.064683	0.0777556	undetermined	0.0476081	0.0997436	-0.0498848	undetermined	0.0488811	0.307439
rs72840788	10	121415685	10:121415685	BAG3	BAG3	a	g	0.2155	0.0763	0.0113	1.57e-11	0.0873351	undetermined	0.134764	0.0583955	0.114266	same	0.041336	0.00615891	0.0664336	undetermined	0.0447703	0.137826
rs77351827	20	6006041	20:6006041	CRLS1		t	c	0.1275	0.0802	0.0139	8.87e-09	-0.0999648	undetermined	0.184694	0.0753633	0.0983693	undetermined	0.0506703	0.0546904	-0.00446495	undetermined	0.0570217	0.937589
rs57891859	2	135464616	2:135464616	TMEM163	TMEM163	a	g	0.7185	0.0807	0.0107	4.55e-14	-0.115559	undetermined	0.0663476	0.0629385	0.0492561	undetermined	0.0399361	0.21596	0.0443511	undetermined	0.0414304	0.284395
rs61169879	17	59917366	17:59917366	BRIP1	MED13	t	c	0.1641	0.082	0.0134	9.28e-10	0.140401	same	0.0308858	0.0650442	0.121589	same	0.0458552	0.0087671	-0.0143403	undetermined	0.0508007	0.777717
rs4653767	1	226916078	1:226916078	ITPKB	ITPKB	t	c	0.7196	0.0833	0.0104	1.38e-15	-0.0786944	undetermined	0.131804	0.0522184	0.0229859	undetermined	0.0388094	0.553061	-0.00182833	undetermined	0.0411138	0.964622
rs4140646	6	27738801	6:27738801	LOC100131289	TXNDC15	a	g	0.2081	0.0833	0.0121	5.62e-12	-0.133847	different	0.0232667	0.0589888	0.0766732	undetermined	0.0416931	0.0675741	NA	NA	NA	NA
rs55961674	3	122196892	3:122196892	KPNA1	KPNA1	t	c	0.1722	0.0861	0.0126	9.98e-12	0.0852982	undetermined	0.165783	0.061548	0.0605818	undetermined	0.0467214	0.197281	0.0958918	undetermined	0.0499599	0.0549305
rs7938782	11	10558777	11:10558777	RNF141	RNF141	a	g	0.8776	0.087	0.0145	2.12e-09	0.0583792	undetermined	0.404444	0.0700234	0.119597	same	0.054976	0.0273738	NA	NA	NA	NA
rs13117519	4	114369065	4:114369065	CAMK2D	CAMK2D	t	c	0.1744	0.0875	0.0123	9.82e-13	-0.0312801	undetermined	0.633926	0.0656858	0.0972175	same	0.0456471	0.0347938	-0.0634873	undetermined	0.0497611	0.202008
rs11150601	16	30977799	16:30977799	SETD1A	SETD1A	a	g	0.6442	0.0907	0.0099	5.12e-20	-0.0288938	undetermined	0.568701	0.0506938	0.0867659	same	0.0362511	0.0162702	0.111964	same	0.0388077	0.00391295
rs1293298	8	11712443	8:11712443	CTSB	CTSB	a	c	0.7444	0.093	0.0114	3.99e-16	0.0941121	undetermined	0.123921	0.0611706	0.134402	same	0.041858	0.00118097	-0.00940563	undetermined	0.041875	0.822264
rs199351	7	23300049	7:23300049	GPNMB	GPNMB	a	c	0.5939	0.1016	0.0096	5.25e-26	0.00422575	undetermined	0.930378	0.0483667	0.122121	same	0.0356618	0.000585317	0.0390985	undetermined	0.0378865	0.302078
rs4698412	4	15737348	4:15737348	BST1	BST1	a	g	0.5529	0.1035	0.0094	2.06e-28	0.0265176	undetermined	0.575905	0.0474058	0.0958478	same	0.0349013	0.00593442	-0.00358357	undetermined	0.0366681	0.922047
rs823118	1	205723572	1:205723572	NUCKS1	NUCKS1	t	c	0.566	0.1066	0.0094	1.11e-29	0.0113931	undetermined	0.81349	0.0482911	0.0469527	undetermined	0.0349106	0.178241	0.0495884	undetermined	0.0367893	0.177692
rs3802920	11	133787001	11:133787001	IGSF9B	IGSF9B	t	g	0.2054	0.1073	0.0117	6.26e-20	0.0649664	undetermined	0.249743	0.0564448	-0.0524554	undetermined	0.0437066	0.22787	NA	NA	NA	NA
rs76116224	2	18147848	2:18147848	KCNS3		a	t	0.9042	0.1104	0.0194	1.27e-08	-0.018468	undetermined	0.831438	0.0867622	0.0524773	undetermined	0.064176	0.410691	-0.0585707	undetermined	0.0634928	0.356255
rs10797576	1	232664611	1:232664611	SIPA1L2		t	c	0.1403	0.1114	0.0133	6.84e-17	0.188748	same	0.00379529	0.0652047	0.140514	same	0.0484456	0.00423849	0.0682379	undetermined	0.0539865	0.20626
rs11557080	1	205737739	1:205737739	RAB29	RAB29	a	g	0.1389	0.1315	0.0135	2.5e-22	0.108541	undetermined	0.115381	0.0689385	0.0790131	undetermined	0.0501673	0.118309	0.0326511	undetermined	0.054369	0.548178
rs76904798	12	40614434	12:40614434	LRRK2	LRRK2	t	c	0.1444	0.1439	0.013	1.52e-28	-0.0016566	undetermined	0.980618	0.0681902	0.0793658	undetermined	0.048721	0.106194	-0.0248133	undetermined	0.053733	0.644237
rs10847864	12	123326598	12:123326598	HIP1R	HIP1R	t	g	0.364	0.1478	0.0115	1.47e-37	-0.0502641	undetermined	0.409182	0.0609016	0.0405919	undetermined	0.0385526	0.293151	NA	NA	NA	NA
rs10513789	3	182760073	3:182760073	MCCC1	MCCC1	t	g	0.8112	0.1485	0.0121	1.22e-34	-0.00289392	undetermined	0.962125	0.0609407	0.132532	same	0.0453277	0.00306168	0.000677229	undetermined	0.046427	0.988362
rs1474055	2	169110394	2:169110394	STK39	STK39	t	c	0.1312	0.1796	0.0137	2.54e-39	-0.0250466	undetermined	0.738285	0.0749618	0.273117	same	0.0485369	4.33e-08	-0.0267517	undetermined	0.0558539	0.63197
rs114138760	1	154898185	1:154898185	PMVK		c	g	0.0112	0.2812	0.0478	4.19e-09	-0.185888	undetermined	0.50293	0.277492	0.153208	undetermined	0.161757	0.353762	-0.0263768	undetermined	0.170228	0.876862
rs117896735	10	121536327	10:121536327	INPP5F	SEC23IP	a	g	0.0166	0.4354	0.0394	2.36e-28	0.450979	same	0.0268186	0.203681	0.63273	same	0.115498	4.04e-07	-0.00715353	undetermined	0.15577	0.963373
rs35749011	1	155135036	1:155135036	KRTCAP2		a	g	0.0169	0.6068	0.0342	1.72e-70	0.718937	same	5.11e-05	0.177486	0.682983	same	0.115603	6.41e-08	1.02435	same	0.149042	6.29e-12
rs34637584	12	40734202	12:40734202	LRRK2	LRRK2	a	g	0.0015	2.4289	0.0937	3.61e-148	NA	undetermined	NA	NA	NA	NA	0.322491	0.000421909	NA	NA	NA	NA
