## Supplementary Table 6 for "Genome-wide association study of REM sleep behavior disorder identifies novel loci with distinct polygenic and brain expression effects"

### Sheet: metaRBD
Trait	Category	Ethnicity	rg	se	z	p	FDR_p	h2_obs	h2_obs_se	h2_int	h2_int_se	gcov_int	gcov_int_se
Childhood IQ	education	European	-0.0716	0.1364	-0.5248	0.5998	0.80973	0.2656	0.0448	1.0047	0.0094	0.0035	0.0063
Years of schooling 2016	education	European	0.1281	0.0543	2.3572	0.0184	0.0828	0.1269	0.0048	0.9266	0.0106	-0.0031	0.0053
College completion	education	European	0.1415	0.0746	1.8969	0.0578	0.201488	0.0805	0.0059	1.0178	0.008	0.0017	0.0053
HOMA-B	glycemic	European	-0.1186	0.1487	-0.7977	0.4251	0.675159	0.087	0.0149	0.99	0.0071	-0.0033	0.0051
HOMA-IR	glycemic	European	-0.0463	0.1653	-0.2802	0.7793	0.91483	0.0667	0.013	1.003	0.007	-0.0046	0.005
Fasting insulin main effect	glycemic	European	-0.0142	0.108	-0.1316	0.8953	0.9617	0.0681	0.0104	1.0154	0.007	-0.0088	0.0048
HbA1C	glycemic	European	-0.0109	0.136	-0.0804	0.9359	0.9617	0.0696	0.0121	0.9973	0.0074	0.0077	0.0054
Fasting glucose main effect	glycemic	European	0.0414	0.0772	0.536	0.5919	0.80973	0.0978	0.0193	0.9976	0.0095	0.0031	0.0043
Type 2 Diabetes	glycemic	European	0.1606	0.101	1.5899	0.1119	0.274664	0.0883	0.0094	1.0071	0.0072	0.0154	0.005
Alzheimer disease	neurological	European	0.377	0.1414	2.6666	0.0077	0.0648	0.0083	0.0044	1.0509	0.0546	-0.0087	0.0045
Parkinson disease	neurological	European	0.595	0.106	5.6133	1.99e-08	5.373e-07	0.0166	0.0017	0.9802	0.008	0.0125	0.0051
Lewy body dementia	neurological	European	0.6788	0.2591	2.6202	0.0088	0.0648	0.1525	0.0863	1.0062	0.0084	-0.007	0.005
Depressive symptoms	psychiatric	European	-0.097	0.091	-1.0658	0.2865	0.556393	0.0479	0.0036	0.9989	0.0072	0.0031	0.0052
Autism spectrum disorder	psychiatric	European	-0.0539	0.1237	-0.4361	0.6628	0.852171	0.4601	0.0529	0.9648	0.0068	-0.0042	0.0051
Major depressive disorder	psychiatric	European	-0.0057	0.1192	-0.048	0.9617	0.9617	0.1726	0.0251	1.0048	0.006	-0.0064	0.0046
Subjective well being	psychiatric	European	0.0093	0.0891	0.1046	0.9167	0.9617	0.0249	0.002	1.0015	0.0072	-0.0016	0.0055
Anorexia Nervosa	psychiatric	European	0.0231	0.0724	0.3189	0.7498	0.91483	0.5549	0.0317	0.9006	0.0073	0.0167	0.0051
Bipolar disorder	psychiatric	European	0.1422	0.0783	1.8152	0.0695	0.2085	0.4313	0.0384	1.0208	0.0077	0.0104	0.0044
Insomnia	sleeping	European	0.0834	0.1045	0.7982	0.4247	0.675159	0.049	0.0048	1.0008	0.0069	0.0006	0.0051
Chronotype	sleeping	European	0.0845	0.085	0.9944	0.32	0.576	0.1019	0.0059	1.0139	0.0078	-0.0025	0.0048
Sleep duration	sleeping	European	0.1308	0.1171	1.1174	0.2638	0.556393	0.0566	0.005	1.0189	0.0072	-0.0016	0.0056
Excessive daytime sleepiness	sleeping	European	0.1766	0.0938	1.8834	0.0597	0.201488	0.0557	0.0048	0.9992	0.0064	-0.0027	0.0045
Ever vs never smoked	smoking_behaviour	European	-0.2406	0.0946	-2.5448	0.0109	0.0648	0.074	0.0069	0.9979	0.0061	-0.006	0.0047
Cigarettes smoked per day	smoking_behaviour	European	-0.1393	0.1313	-1.0614	0.2885	0.556393	0.0618	0.0159	1.0048	0.0066	-0.0008	0.0047
Former vs Current smoker	smoking_behaviour	European	0.076	0.136	0.559	0.5762	0.80973	0.0642	0.0102	0.9996	0.0063	0.0075	0.0046
Smoking Initiation	smoking_behaviour	European	0.2459	0.1439	1.7083	0.0876	0.23652	0.0046	0.0012	1.1091	0.0102	-0.0267	0.0063
Age of smoking initiation	smoking_behaviour	European	0.4792	0.1908	2.5117	0.012	0.0648	0.0649	0.018	0.9985	0.0062	-0.0066	0.0049

### Sheet: iRBD
Trait	Category	Ethnicity	rg	se	z	p	FDR_p	h2_obs	h2_obs_se	h2_int	h2_int_se	gcov_int	gcov_int_se
Childhood IQ	education	European	-0.2284	0.3625	-0.6301	0.5286	0.763533	0.2655	0.0455	1.0047	0.0093	0.0061	0.0069
Years of schooling 2016	education	European	0.2361	0.0999	2.3624	0.0182	0.1612	0.1268	0.0046	0.927	0.0104	-0.0047	0.0054
College completion	education	European	0.146	0.1666	0.8763	0.3809	0.586529	0.0805	0.006	1.0177	0.008	-0.0005	0.0057
HOMA-B	glycemic	European	-0.2655	0.2392	-1.11	0.267	0.5534	0.0872	0.0152	0.99	0.0072	-0.0004	0.0047
HOMA-IR	glycemic	European	-0.1238	0.262	-0.4726	0.6365	0.84786	0.0671	0.0133	1.0028	0.0073	-0.0048	0.0051
Fasting insulin main effect	glycemic	European	-0.0895	0.1985	-0.4507	0.6522	0.84786	0.0682	0.0105	1.0154	0.007	-0.0094	0.005
HbA1C	glycemic	European	-0.0148	0.2108	-0.0704	0.9439	0.9598	0.0698	0.0118	0.9971	0.0075	0.0071	0.0051
Fasting glucose main effect	glycemic	European	0.1357	0.1558	0.8714	0.3835	0.586529	0.0981	0.0194	0.9973	0.0096	0.0064	0.0048
Type 2 Diabetes	glycemic	European	0.6633	0.2345	2.8286	0.0047	0.1222	0.0882	0.0092	1.0072	0.0071	0.019	0.0049
Alzheimer disease	neurological	European	0.3274	0.2034	1.6093	0.1076	0.466267	0.0083	0.0047	1.0538	0.0584	-0.0081	0.0052
Parkinson disease	neurological	European	0.1652	0.137	1.2056	0.228	0.5534	0.0167	0.0016	0.9801	0.0076	0.0294	0.0055
Depressive symptoms	psychiatric	European	0.033	0.1376	0.24	0.8103	0.957627	0.0479	0.0036	0.9989	0.0072	-0.0035	0.0049
Autism spectrum disorder	psychiatric	European	0.0076	0.1513	0.0504	0.9598	0.9598	0.4622	0.0533	0.9645	0.0068	-0.0001	0.0045
Major depressive disorder	psychiatric	European	0.0184	0.1597	0.1151	0.9084	0.9598	0.1725	0.0254	1.0051	0.006	-0.0097	0.0043
Subjective well being	psychiatric	European	-0.0526	0.1671	-0.3146	0.7531	0.93241	0.0248	0.002	1.0017	0.0073	-0.002	0.0051
Anorexia Nervosa	psychiatric	European	0.1317	0.136	0.968	0.333	0.586529	0.5547	0.0312	0.9005	0.0069	0.0214	0.0051
Bipolar disorder	psychiatric	European	0.3796	0.1703	2.2286	0.0258	0.1677	0.4306	0.0379	1.021	0.0076	0.02	0.0047
Insomnia	sleeping	European	-0.0159	0.173	-0.092	0.9267	0.9598	0.0489	0.0048	1.0012	0.0069	0.0009	0.0056
Chronotype	sleeping	European	-0.1569	0.1289	-1.2166	0.2238	0.5534	0.1017	0.0058	1.0143	0.0079	0.0083	0.0053
Sleep duration	sleeping	European	0.1827	0.168	1.0878	0.2767	0.5534	0.0568	0.0049	1.0185	0.0072	0.0024	0.005
Excessive daytime sleepiness	sleeping	European	0.1333	0.1408	0.9468	0.3437	0.586529	0.0556	0.0048	0.9997	0.0064	-0.0052	0.0045
Ever vs never smoked	smoking_behaviour	European	-0.5345	0.2271	-2.3534	0.0186	0.1612	0.0738	0.0069	0.9982	0.006	-0.0041	0.0053
Cigarettes smoked per day	smoking_behaviour	European	-0.3875	0.2662	-1.4559	0.1454	0.499525	0.0617	0.016	1.0051	0.0066	-0.002	0.0044
Former vs Current smoker	smoking_behaviour	European	0.3389	0.2375	1.4265	0.1537	0.499525	0.064	0.0103	0.9996	0.0064	0.0076	0.0046
Smoking Initiation	smoking_behaviour	European	0.1828	0.167	1.0947	0.2737	0.5534	0.0046	0.0012	1.1092	0.0102	-0.0289	0.0059
Age of smoking initiation	smoking_behaviour	European	0.6129	0.3689	1.6613	0.0967	0.466267	0.0645	0.0181	0.9988	0.0062	-0.0027	0.0046

### Sheet: PDwRBD
Trait	Category	Ethnicity	rg	se	z	p	FDR_p	h2_obs	h2_obs_se	h2_int	h2_int_se	gcov_int	gcov_int_se
Childhood IQ	education	European	-0.0822	0.1462	-0.5621	0.5741	0.941988	0.2847	0.0458	1.0028	0.0099	0.002	0.0065
Years of schooling 2016	education	European	0.0439	0.0576	0.7622	0.4459	0.85995	0.1263	0.0047	0.9286	0.0102	0.0009	0.0056
College completion	education	European	0.132	0.082	1.6092	0.1076	0.452829	0.0781	0.0061	1.0238	0.0091	-0.0008	0.0056
HOMA-B	glycemic	European	-0.0526	0.1651	-0.3184	0.7502	0.941988	0.0797	0.0152	0.9957	0.0067	-0.0022	0.0049
HOMA-IR	glycemic	European	-0.0825	0.1596	-0.5171	0.6051	0.941988	0.0591	0.012	1.0088	0.0064	0.0014	0.0045
Fasting insulin main effect	glycemic	European	-0.0376	0.1253	-0.2998	0.7643	0.941988	0.0649	0.0104	1.0184	0.0074	-0.0008	0.0045
HbA1C	glycemic	European	0.004	0.1479	0.0269	0.9785	0.9785	0.0617	0.0129	1.0013	0.008	0.0041	0.0049
Fasting glucose main effect	glycemic	European	-0.0199	0.0918	-0.2165	0.8286	0.941988	0.0998	0.02	0.9946	0.0097	-0.0003	0.0044
Type 2 Diabetes	glycemic	European	-0.0858	0.1013	-0.8462	0.3974	0.825369	0.0866	0.0093	1.0067	0.0075	0.0031	0.0048
Alzheimer disease	neurological	European	0.3042	0.1463	2.0795	0.0376	0.31185	0.0082	0.0046	1.0522	0.057	-0.0033	0.0048
Parkinson disease	neurological	European	0.7618	0.1253	6.0779	1.22e-09	3.294e-08	0.0166	0.0017	0.9808	0.0077	-0.0073	0.0049
Lewy body dementia	neurological	European	0.2856	0.2275	1.2554	0.2094	0.56538	0.1629	0.0814	1.0042	0.008	-0.01	0.0043
Depressive symptoms	psychiatric	European	-0.1428	0.1008	-1.4163	0.1567	0.4797	0.0506	0.0039	0.9959	0.0075	0.0078	0.0055
Autism spectrum disorder	psychiatric	European	-0.0248	0.1321	-0.1874	0.8513	0.941988	0.4631	0.0559	0.966	0.0074	-0.0057	0.0049
Major depressive disorder	psychiatric	European	0.0472	0.144	0.3276	0.7432	0.941988	0.169	0.0277	1.004	0.0065	-0.0039	0.0048
Subjective well being	psychiatric	European	-0.0111	0.0941	-0.1183	0.9058	0.941988	0.0255	0.0022	1.0002	0.0075	0.0005	0.0052
Anorexia Nervosa	psychiatric	European	0.01	0.0687	0.1463	0.8836	0.941988	0.5769	0.0336	0.895	0.0074	0.0005	0.0043
Bipolar disorder	psychiatric	European	0.032	0.0877	0.365	0.7151	0.941988	0.4392	0.0379	1.021	0.0078	-0.0003	0.0046
Insomnia	sleeping	European	0.1581	0.1125	1.4053	0.1599	0.4797	0.0497	0.0052	1.0012	0.0075	-0.0018	0.0051
Chronotype	sleeping	European	0.204	0.0971	2.1014	0.0356	0.31185	0.1038	0.0059	1.0136	0.0076	-0.01	0.0054
Sleep duration	sleeping	European	0.1031	0.1166	0.8847	0.3763	0.825369	0.055	0.0049	1.0193	0.0077	-0.0043	0.005
Excessive daytime sleepiness	sleeping	European	0.2059	0.1124	1.8323	0.0669	0.36126	0.0527	0.005	1.0041	0.0067	-0.0013	0.005
Ever vs never smoked	smoking_behaviour	European	-0.1598	0.1021	-1.5657	0.1174	0.452829	0.0779	0.0066	0.9944	0.0058	0.0013	0.0046
Cigarettes smoked per day	smoking_behaviour	European	-0.0285	0.1638	-0.1738	0.862	0.941988	0.0645	0.0165	1.002	0.007	0.0031	0.0048
Former vs Current smoker	smoking_behaviour	European	0.0161	0.1375	0.1167	0.9071	0.941988	0.0668	0.0111	0.9966	0.0065	0.0011	0.0045
Smoking Initiation	smoking_behaviour	European	0.1449	0.1683	0.8609	0.3893	0.825369	0.0043	0.0012	1.1073	0.0109	-0.0078	0.0062
Age of smoking initiation	smoking_behaviour	European	0.3744	0.1878	1.9939	0.0462	0.31185	0.0691	0.0168	0.9925	0.0064	-0.0057	0.0048
