## Supplementary Table 7 for "Genome-wide association study of REM sleep behavior disorder identifies novel loci with distinct polygenic and brain expression effects"

### Sheet: res
id.exposure	exposure	method	nsnp	b	se	pval
ukb-a-287	Arm fat mass (left)	MR Egger	260	-0.30029	0.351548	0.393791
ukb-a-287	Arm fat mass (left)	Weighted median	260	-0.0494105	0.173537	0.775853
ukb-a-287	Arm fat mass (left)	Inverse variance weighted	260	-0.136971	0.119593	0.252082
ukb-a-287	Arm fat mass (left)	Simple mode	260	0.0991638	0.547055	0.856299
ukb-a-287	Arm fat mass (left)	Weighted mode	260	0.0991638	0.355926	0.780768
ukb-a-283	Arm fat mass (right)	MR Egger	261	-0.366814	0.345029	0.288709
ukb-a-283	Arm fat mass (right)	Weighted median	261	-0.0789911	0.166645	0.635494
ukb-a-283	Arm fat mass (right)	Inverse variance weighted	261	-0.134918	0.117533	0.251002
ukb-a-283	Arm fat mass (right)	Simple mode	261	-0.0862645	0.556116	0.876847
ukb-a-283	Arm fat mass (right)	Weighted mode	261	-0.0241347	0.370135	0.948061
ukb-a-286	Arm fat percentage (left)	MR Egger	247	-0.354233	0.505533	0.484148
ukb-a-286	Arm fat percentage (left)	Weighted median	247	-0.484306	0.225988	0.0321085
ukb-a-286	Arm fat percentage (left)	Inverse variance weighted	247	-0.437082	0.156031	0.00509043
ukb-a-286	Arm fat percentage (left)	Simple mode	247	-0.560648	0.732081	0.444513
ukb-a-286	Arm fat percentage (left)	Weighted mode	247	-0.229192	0.557777	0.681502
ukb-a-282	Arm fat percentage (right)	MR Egger	228	-0.233321	0.530027	0.660209
ukb-a-282	Arm fat percentage (right)	Weighted median	228	-0.443031	0.222935	0.0468931
ukb-a-282	Arm fat percentage (right)	Inverse variance weighted	228	-0.429551	0.164041	0.00882998
ukb-a-282	Arm fat percentage (right)	Simple mode	228	-0.838719	0.729463	0.251446
ukb-a-282	Arm fat percentage (right)	Weighted mode	228	-0.297848	0.500808	0.552613
ukb-a-232	Forced vital capacity (FVC) Best measure || id:ukb-a-232	MR Egger	186	0.173204	0.416361	0.677899
ukb-a-232	Forced vital capacity (FVC) Best measure || id:ukb-a-232	Weighted median	186	0.393037	0.211257	0.0628198
ukb-a-232	Forced vital capacity (FVC) Best measure || id:ukb-a-232	Inverse variance weighted	186	0.435281	0.14688	0.0030415
ukb-a-232	Forced vital capacity (FVC) Best measure || id:ukb-a-232	Simple mode	186	0.419885	0.576213	0.467109
ukb-a-232	Forced vital capacity (FVC) Best measure || id:ukb-a-232	Weighted mode	186	0.529927	0.487186	0.278129
ukb-a-274	Leg fat percentage (right)	MR Egger	237	-0.643441	0.733765	0.381434
ukb-a-274	Leg fat percentage (right)	Weighted median	237	-0.516123	0.278269	0.06363
ukb-a-274	Leg fat percentage (right)	Inverse variance weighted	237	-0.356441	0.194633	0.0670479
ukb-a-274	Leg fat percentage (right)	Simple mode	237	-0.814461	0.922663	0.378281
ukb-a-274	Leg fat percentage (right)	Weighted mode	237	-0.567681	0.685289	0.408291
ukb-a-291	Trunk fat mass	MR Egger	276	-0.477266	0.333385	0.153405
ukb-a-291	Trunk fat mass	Weighted median	276	-0.239668	0.157472	0.128015
ukb-a-291	Trunk fat mass	Inverse variance weighted	276	-0.219665	0.107691	0.0413735
ukb-a-291	Trunk fat mass	Simple mode	276	-0.0383626	0.527361	0.942062
ukb-a-291	Trunk fat mass	Weighted mode	276	-0.102865	0.403713	0.79907
ukb-a-290	Trunk fat percentage	MR Egger	230	-1.00207	0.471339	0.0345777
ukb-a-290	Trunk fat percentage	Weighted median	230	-0.41087	0.178076	0.0210394
ukb-a-290	Trunk fat percentage	Inverse variance weighted	230	-0.306078	0.134754	0.0231234
ukb-a-290	Trunk fat percentage	Simple mode	230	-0.537538	0.57762	0.353037
ukb-a-290	Trunk fat percentage	Weighted mode	230	-0.571567	0.483753	0.238619
ukb-b-16878	Alcohol usually taken with meals	MR Egger	32	4.25378	5.18378	0.41835
ukb-b-16878	Alcohol usually taken with meals	Weighted median	32	0.479259	0.86691	0.580376
ukb-b-16878	Alcohol usually taken with meals	Inverse variance weighted	32	0.829346	0.671325	0.216687
ukb-b-16878	Alcohol usually taken with meals	Simple mode	32	-0.640309	1.84113	0.730356
ukb-b-16878	Alcohol usually taken with meals	Weighted mode	32	-0.792938	1.80903	0.664193
finn-a-T1D_WIDE1	Type 1 diabetes (wide definition, subgroup 1)	MR Egger	8	-0.0270263	0.0460026	0.578295
finn-a-T1D_WIDE1	Type 1 diabetes (wide definition, subgroup 1)	Weighted median	8	-0.0325747	0.0284201	0.251719
finn-a-T1D_WIDE1	Type 1 diabetes (wide definition, subgroup 1)	Inverse variance weighted	8	-0.0361412	0.0249314	0.147163
finn-a-T1D_WIDE1	Type 1 diabetes (wide definition, subgroup 1)	Simple mode	8	-0.0326255	0.0511868	0.544153
finn-a-T1D_WIDE1	Type 1 diabetes (wide definition, subgroup 1)	Weighted mode	8	-0.0295961	0.0305508	0.364943
ieu-a-25	Type 2 diabetes	MR Egger	25	-0.151839	0.118094	0.211324
ieu-a-25	Type 2 diabetes	Weighted median	25	0.0559391	0.071289	0.432641
ieu-a-25	Type 2 diabetes	Inverse variance weighted	25	0.112982	0.0507026	0.0258584
ieu-a-25	Type 2 diabetes	Simple mode	25	0.264037	0.129704	0.0529658
ieu-a-25	Type 2 diabetes	Weighted mode	25	0.00129466	0.0868397	0.988228
ieu-b-25	Cigarettes per Day	MR Egger	20	0.122374	0.190809	0.529382
ieu-b-25	Cigarettes per Day	Weighted median	20	0.124092	0.145297	0.393073
ieu-b-25	Cigarettes per Day	Inverse variance weighted	20	0.0860243	0.110079	0.434519
ieu-b-25	Cigarettes per Day	Simple mode	20	0.199053	0.255279	0.445146
ieu-b-25	Cigarettes per Day	Weighted mode	20	0.15005	0.140971	0.300489
ukb-a-16	Current tobacco smoking	MR Egger	13	-7.66101	4.48102	0.115351
ukb-a-16	Current tobacco smoking	Weighted median	13	-0.630933	1.3789	0.647266
ukb-a-16	Current tobacco smoking	Inverse variance weighted	13	-0.0861487	1.22891	0.944113
ukb-a-16	Current tobacco smoking	Simple mode	13	2.06133	3.15169	0.525423
ukb-a-16	Current tobacco smoking	Weighted mode	13	-2.16213	2.6414	0.428996
ukb-b-5776	Daytime dozing / sleeping (narcolepsy)	MR Egger	29	0.84144	3.85629	0.828915
ukb-b-5776	Daytime dozing / sleeping (narcolepsy)	Weighted median	29	0.0265637	1.13138	0.981268
ukb-b-5776	Daytime dozing / sleeping (narcolepsy)	Inverse variance weighted	29	0.252404	0.824726	0.759569
ukb-b-5776	Daytime dozing / sleeping (narcolepsy)	Simple mode	29	-1.26926	2.42549	0.604883
ukb-b-5776	Daytime dozing / sleeping (narcolepsy)	Weighted mode	29	1.31367	2.16055	0.548072
ukb-b-20261	Ever smoked	MR Egger	76	2.16017	2.44657	0.38013
ukb-b-20261	Ever smoked	Weighted median	76	0.917328	0.746398	0.21907
ukb-b-20261	Ever smoked	Inverse variance weighted	76	0.384083	0.509565	0.451002
ukb-b-20261	Ever smoked	Simple mode	76	0.498824	1.87024	0.79042
ukb-b-20261	Ever smoked	Weighted mode	76	0.798544	1.52848	0.602901
ukb-a-10	Getting up in morning	MR Egger	37	-0.512359	1.2744	0.690099
ukb-a-10	Getting up in morning	Weighted median	37	0.457838	0.56345	0.416469
ukb-a-10	Getting up in morning	Inverse variance weighted	37	0.797303	0.394205	0.0431186
ukb-a-10	Getting up in morning	Simple mode	37	1.56994	1.17656	0.19047
ukb-a-10	Getting up in morning	Weighted mode	37	-0.215578	1.02617	0.83479
ukb-a-434	Vascular/heart problems diagnosed by doctor: Heart attack	MR Egger	11	-13.5272	9.12972	0.172571
ukb-a-434	Vascular/heart problems diagnosed by doctor: Heart attack	Weighted median	11	-6.94752	4.42762	0.116618
ukb-a-434	Vascular/heart problems diagnosed by doctor: Heart attack	Inverse variance weighted	11	-6.47752	3.23942	0.0455441
ukb-a-434	Vascular/heart problems diagnosed by doctor: Heart attack	Simple mode	11	-9.54037	7.49816	0.232033
ukb-a-434	Vascular/heart problems diagnosed by doctor: Heart attack	Weighted mode	11	-6.53666	6.09427	0.308656
ukb-a-270	Impedance of leg (right)	MR Egger	304	0.0498595	0.280408	0.858991
ukb-a-270	Impedance of leg (right)	Weighted median	304	-0.0870842	0.156189	0.577147
ukb-a-270	Impedance of leg (right)	Inverse variance weighted	304	0.0885004	0.102452	0.387687
ukb-a-270	Impedance of leg (right)	Simple mode	304	0.038287	0.477665	0.936167
ukb-a-270	Impedance of leg (right)	Weighted mode	304	-0.108441	0.300432	0.718389
ukb-b-1209	Number of live births	MR Egger	10	-9.28226	6.91876	0.216557
ukb-b-1209	Number of live births	Weighted median	10	-0.0463143	0.644965	0.942754
ukb-b-1209	Number of live births	Inverse variance weighted	10	0.172443	0.792343	0.827712
ukb-b-1209	Number of live births	Simple mode	10	0.0290232	1.04512	0.978451
ukb-b-1209	Number of live births	Weighted mode	10	0.12561	1.04175	0.906676
ukb-b-20292	Taking other prescription medications	MR Egger	23	-1.76897	4.96916	0.725399
ukb-b-20292	Taking other prescription medications	Weighted median	23	-2.27327	1.41717	0.108694
ukb-b-20292	Taking other prescription medications	Inverse variance weighted	23	-1.94108	1.03942	0.061836
ukb-b-20292	Taking other prescription medications	Simple mode	23	-3.38702	2.78372	0.236602
ukb-b-20292	Taking other prescription medications	Weighted mode	23	-1.99245	2.48056	0.430437
ukb-b-10831	Pack years of smoking	MR Egger	9	-0.131881	0.69473	0.854829
ukb-b-10831	Pack years of smoking	Weighted median	9	0.142265	0.380575	0.70854
ukb-b-10831	Pack years of smoking	Inverse variance weighted	9	-0.100104	0.302875	0.741012
ukb-b-10831	Pack years of smoking	Simple mode	9	-0.137679	0.688593	0.846515
ukb-b-10831	Pack years of smoking	Weighted mode	9	0.124298	0.414759	0.772055
ukb-b-2134	Past tobacco smoking	MR Egger	91	-0.177839	0.746872	0.812342
ukb-b-2134	Past tobacco smoking	Weighted median	91	0.0132388	0.244913	0.956891
ukb-b-2134	Past tobacco smoking	Inverse variance weighted	91	0.173539	0.172629	0.314766
ukb-b-2134	Past tobacco smoking	Simple mode	91	0.0719574	0.646187	0.911581
ukb-b-2134	Past tobacco smoking	Weighted mode	91	-0.148323	0.546946	0.786871
ukb-a-398	Qualifications: None of the above	MR Egger	64	3.59039	3.67223	0.332016
ukb-a-398	Qualifications: None of the above	Weighted median	64	-0.661287	0.877884	0.451285
ukb-a-398	Qualifications: None of the above	Inverse variance weighted	64	-0.233941	0.672781	0.728048
ukb-a-398	Qualifications: None of the above	Simple mode	64	-0.814156	2.2509	0.718784
ukb-a-398	Qualifications: None of the above	Weighted mode	64	-0.814156	1.96956	0.68074
ukb-a-26	Average weekly red wine intake	MR Egger	12	0.780506	5.05508	0.880366
ukb-a-26	Average weekly red wine intake	Weighted median	12	0.253458	0.759406	0.738562
ukb-a-26	Average weekly red wine intake	Inverse variance weighted	12	0.0835827	0.599426	0.889104
ukb-a-26	Average weekly red wine intake	Simple mode	12	0.225601	1.20539	0.854943
ukb-a-26	Average weekly red wine intake	Weighted mode	12	0.467599	1.12395	0.685387
ukb-b-16881	Sitting height	MR Egger	561	0.51893	0.193988	0.00769045
ukb-b-16881	Sitting height	Weighted median	561	0.421871	0.12958	0.00113121
ukb-b-16881	Sitting height	Inverse variance weighted	561	0.385784	0.0829775	3.3313e-06
ukb-b-16881	Sitting height	Simple mode	561	0.485042	0.462737	0.294997
ukb-b-16881	Sitting height	Weighted mode	561	0.62295	0.395251	0.11557
ukb-d-20116_0	Smoking status: Never	MR Egger	64	-2.98611	2.21307	0.182146
ukb-d-20116_0	Smoking status: Never	Weighted median	64	0.537845	0.723479	0.45723
ukb-d-20116_0	Smoking status: Never	Inverse variance weighted	64	0.888341	0.503106	0.0774441
ukb-d-20116_0	Smoking status: Never	Simple mode	64	0.863471	1.72785	0.619002
ukb-d-20116_0	Smoking status: Never	Weighted mode	64	0.106418	1.29135	0.934584
ukb-b-15829	Self-reported: heart attack/myocardial infarction	MR Egger	14	-14.5494	9.09798	0.135761
ukb-b-15829	Self-reported: heart attack/myocardial infarction	Weighted median	14	-7.22107	4.44763	0.104466
ukb-b-15829	Self-reported: heart attack/myocardial infarction	Inverse variance weighted	14	-5.76255	3.16806	0.0689189
ukb-b-15829	Self-reported: heart attack/myocardial infarction	Simple mode	14	-11.7395	7.29633	0.131631
ukb-b-15829	Self-reported: heart attack/myocardial infarction	Weighted mode	14	-9.18257	6.50611	0.181617
ukb-b-6066	Tea intake	MR Egger	39	0.916788	0.623346	0.149812
ukb-b-6066	Tea intake	Weighted median	39	-0.440175	0.447435	0.325226
ukb-b-6066	Tea intake	Inverse variance weighted	39	-0.0839736	0.283246	0.766872
ukb-b-6066	Tea intake	Simple mode	39	-1.50091	1.00133	0.142159
ukb-b-6066	Tea intake	Weighted mode	39	-1.0002	0.981989	0.314862
ukb-b-5192	Time spent watching television (TV)	MR Egger	105	-1.35162	1.24195	0.279003
ukb-b-5192	Time spent watching television (TV)	Weighted median	105	-0.747259	0.396823	0.0596863
ukb-b-5192	Time spent watching television (TV)	Inverse variance weighted	105	-0.934849	0.271917	0.000586036
ukb-b-5192	Time spent watching television (TV)	Simple mode	105	-0.464401	1.15264	0.687848
ukb-b-5192	Time spent watching television (TV)	Weighted mode	105	-0.568902	0.979421	0.562594
ukb-b-20379	Medication for cholesterol blood pressure or diabetes or take exogenous hormones: None of the above	MR Egger	41	-0.207009	1.9487	0.915945
ukb-b-20379	Medication for cholesterol blood pressure or diabetes or take exogenous hormones: None of the above	Weighted median	41	0.64446	0.734229	0.380087
ukb-b-20379	Medication for cholesterol blood pressure or diabetes or take exogenous hormones: None of the above	Inverse variance weighted	41	0.855571	0.525675	0.103617
ukb-b-20379	Medication for cholesterol blood pressure or diabetes or take exogenous hormones: None of the above	Simple mode	41	0.143741	1.52171	0.925216
ukb-b-20379	Medication for cholesterol blood pressure or diabetes or take exogenous hormones: None of the above	Weighted mode	41	0.292926	1.38309	0.833345
ukb-a-488	Medication for cholesterol blood pressure or diabetes: Cholesterol lowering medication	MR Egger	31	-1.29367	0.725136	0.0848863
ukb-a-488	Medication for cholesterol blood pressure or diabetes: Cholesterol lowering medication	Weighted median	31	-0.678407	0.576951	0.239655
ukb-a-488	Medication for cholesterol blood pressure or diabetes: Cholesterol lowering medication	Inverse variance weighted	31	-0.366482	0.373764	0.32683
ukb-a-488	Medication for cholesterol blood pressure or diabetes: Cholesterol lowering medication	Simple mode	31	-0.477879	1.10378	0.668148
ukb-a-488	Medication for cholesterol blood pressure or diabetes: Cholesterol lowering medication	Weighted mode	31	-0.942309	0.86105	0.282501
bbj-a-57	Uric acid	MR Egger	30	-0.0249245	0.156294	0.874442
bbj-a-57	Uric acid	Weighted median	30	0.0372073	0.122235	0.760829
bbj-a-57	Uric acid	Inverse variance weighted	30	0.0689863	0.103639	0.505643
bbj-a-57	Uric acid	Simple mode	30	-0.155252	0.237465	0.5184
bbj-a-57	Uric acid	Weighted mode	30	0.0317776	0.110887	0.776474
ukb-a-265	Whole body fat mass	MR Egger	269	-0.455803	0.342974	0.184992
ukb-a-265	Whole body fat mass	Weighted median	269	-0.19701	0.163934	0.229456
ukb-a-265	Whole body fat mass	Inverse variance weighted	269	-0.130848	0.112326	0.244063
ukb-a-265	Whole body fat mass	Simple mode	269	0.0234607	0.552649	0.966171
ukb-a-265	Whole body fat mass	Weighted mode	269	-0.0349211	0.383307	0.927477
ukb-b-6519	Worrier / anxious feelings	MR Egger	61	-4.5401	3.47267	0.196156
ukb-b-6519	Worrier / anxious feelings	Weighted median	61	-1.88671	0.872512	0.0305884
ukb-b-6519	Worrier / anxious feelings	Inverse variance weighted	61	-0.747113	0.672004	0.266237
ukb-b-6519	Worrier / anxious feelings	Simple mode	61	-3.61873	2.45683	0.145998
ukb-b-6519	Worrier / anxious feelings	Weighted mode	61	-4.50699	2.03332	0.030455
ieu-a-1010	Years of schooling	MR Egger	13	-0.964863	2.59367	0.716955
ieu-a-1010	Years of schooling	Weighted median	13	0.143705	0.439618	0.743754
ieu-a-1010	Years of schooling	Inverse variance weighted	13	-0.0055545	0.34349	0.987098
ieu-a-1010	Years of schooling	Simple mode	13	0.152875	0.739921	0.839779
ieu-a-1010	Years of schooling	Weighted mode	13	0.152875	0.760023	0.843954

### Sheet: heterogeneity
id.exposure	exposure	method	Q	Q_df	Q_pval
ukb-a-287	Arm fat mass (left)	MR Egger	385.286	258	4.57712e-07
ukb-a-287	Arm fat mass (left)	Inverse variance weighted	385.651	259	5.29788e-07
ukb-a-283	Arm fat mass (right)	MR Egger	377.152	259	2.20969e-06
ukb-a-283	Arm fat mass (right)	Inverse variance weighted	377.896	260	2.38157e-06
ukb-a-286	Arm fat percentage (left)	MR Egger	332.785	245	0.000158537
ukb-a-286	Arm fat percentage (left)	Inverse variance weighted	332.825	246	0.000185755
ukb-a-282	Arm fat percentage (right)	MR Egger	322.84	226	2.44659e-05
ukb-a-282	Arm fat percentage (right)	Inverse variance weighted	323.056	227	2.85519e-05
ukb-b-8428	Forced expiratory volume in 1-second (FEV1) predicted	MR Egger	154.948	117	0.0108209
ukb-b-8428	Forced expiratory volume in 1-second (FEV1) predicted	Inverse variance weighted	161.437	118	0.00490663
ukb-a-274	Leg fat percentage (right)	MR Egger	311.724	235	0.000589631
ukb-a-274	Leg fat percentage (right)	Inverse variance weighted	311.942	236	0.000667762
ukb-a-291	Trunk fat mass	MR Egger	361.932	274	0.000286657
ukb-a-291	Trunk fat mass	Inverse variance weighted	362.813	275	0.000296844
ukb-a-290	Trunk fat percentage	MR Egger	309.197	228	0.000273267
ukb-a-290	Trunk fat percentage	Inverse variance weighted	312.415	229	0.000203626
ukb-b-16878	Alcohol usually taken with meals	MR Egger	36.0305	30	0.207082
ukb-b-16878	Alcohol usually taken with meals	Inverse variance weighted	36.5637	31	0.226068
finn-a-T1D_WIDE1	Type 1 diabetes (wide definition, subgroup 1)	MR Egger	7.77381	6	0.255148
finn-a-T1D_WIDE1	Type 1 diabetes (wide definition, subgroup 1)	Inverse variance weighted	7.8508	7	0.345934
ieu-a-25	Type 2 diabetes	MR Egger	10.7746	23	0.985372
ieu-a-25	Type 2 diabetes	Inverse variance weighted	16.9398	24	0.85122
ieu-b-25	Cigarettes per Day	MR Egger	18.3567	18	0.4324
ieu-b-25	Cigarettes per Day	Inverse variance weighted	18.4127	19	0.495049
ukb-a-16	Current tobacco smoking	MR Egger	17.5206	11	0.0933911
ukb-a-16	Current tobacco smoking	Inverse variance weighted	22.3845	12	0.03343
ukb-b-5776	Daytime dozing / sleeping (narcolepsy)	MR Egger	49.3072	28	0.0077193
ukb-b-5776	Daytime dozing / sleeping (narcolepsy)	Inverse variance weighted	49.545	29	0.0101061
ukb-b-20261	Ever smoked	MR Egger	81.8033	75	0.276391
ukb-b-20261	Ever smoked	Inverse variance weighted	82.4544	76	0.286674
ukb-a-10	Getting up in morning	MR Egger	30.7509	35	0.673424
ukb-a-10	Getting up in morning	Inverse variance weighted	31.9187	36	0.663133
ukb-a-434	Vascular/heart problems diagnosed by doctor: Heart attack	MR Egger	7.18876	9	0.617474
ukb-a-434	Vascular/heart problems diagnosed by doctor: Heart attack	Inverse variance weighted	7.87087	10	0.641448
ukb-a-270	Impedance of leg (right)	MR Egger	354.369	302	0.0203994
ukb-a-270	Impedance of leg (right)	Inverse variance weighted	354.394	303	0.0223806
ukb-b-1209	Number of live births	MR Egger	24.5021	8	0.00188698
ukb-b-1209	Number of live births	Inverse variance weighted	30.2906	9	0.00039146
ukb-b-20292	Taking other prescription medications	MR Egger	27.8844	21	0.143462
ukb-b-20292	Taking other prescription medications	Inverse variance weighted	27.886	22	0.179489
ukb-b-10831	Pack years of smoking	MR Egger	6.70166	7	0.460589
ukb-b-10831	Pack years of smoking	Inverse variance weighted	6.70424	8	0.568852
ukb-b-2134	Past tobacco smoking	MR Egger	104.745	90	0.137152
ukb-b-2134	Past tobacco smoking	Inverse variance weighted	105.106	91	0.148048
ukb-a-398	Qualifications: None of the above	MR Egger	75.7988	62	0.111904
ukb-a-398	Qualifications: None of the above	Inverse variance weighted	77.1706	63	0.108058
ukb-a-26	Average weekly red wine intake	MR Egger	13.0642	10	0.220103
ukb-a-26	Average weekly red wine intake	Inverse variance weighted	13.0895	11	0.287519
ukb-d-20116_0	Smoking status: Never	MR Egger	66.9409	62	0.311373
ukb-d-20116_0	Smoking status: Never	Inverse variance weighted	70.424	63	0.243237
ukb-b-15829	Self-reported: heart attack/myocardial infarction	MR Egger	11.4571	12	0.490205
ukb-b-15829	Self-reported: heart attack/myocardial infarction	Inverse variance weighted	12.5186	13	0.485648
ukb-b-6066	Tea intake	MR Egger	37.2497	37	0.457585
ukb-b-6066	Tea intake	Inverse variance weighted	40.4739	38	0.361668
ukb-b-20379	Medication for cholesterol blood pressure or diabetes or take exogenous hormones: None of the above	MR Egger	40.9265	39	0.385942
ukb-b-20379	Medication for cholesterol blood pressure or diabetes or take exogenous hormones: None of the above	Inverse variance weighted	41.2634	40	0.415185
ukb-a-488	Medication for cholesterol blood pressure or diabetes: Cholesterol lowering medication	MR Egger	26.3855	29	0.60482
ukb-a-488	Medication for cholesterol blood pressure or diabetes: Cholesterol lowering medication	Inverse variance weighted	28.612	30	0.538042
bbj-a-57	Uric acid	MR Egger	37.1401	28	0.115804
bbj-a-57	Uric acid	Inverse variance weighted	38.003	29	0.122269
ukb-a-265	Whole body fat mass	MR Egger	356.733	267	0.000195866
ukb-a-265	Whole body fat mass	Inverse variance weighted	358.076	268	0.000190879
ukb-b-6519	Worrier / anxious feelings	MR Egger	104.552	60	0.000325815
ukb-b-6519	Worrier / anxious feelings	Inverse variance weighted	106.928	61	0.000254166
ieu-a-1010	Years of schooling	MR Egger	9.77906	11	0.550364
ieu-a-1010	Years of schooling	Inverse variance weighted	9.9183	12	0.623128

### Sheet: pleiotropy
id.exposure	exposure	egger_intercept	se	pval
ukb-a-287	Arm fat mass (left)	0.00351491	0.00711332	0.621634
ukb-a-283	Arm fat mass (right)	0.00500151	0.00699563	0.475285
ukb-a-286	Arm fat percentage (left)	-0.00132167	0.00766934	0.863319
ukb-a-282	Arm fat percentage (right)	-0.00322466	0.00828066	0.697332
ukb-b-8428	Forced expiratory volume in 1-second (FEV1) predicted	0.0246046	0.0111153	0.0287963
ukb-a-274	Leg fat percentage (right)	0.00368012	0.0090706	0.685318
ukb-a-291	Trunk fat mass	0.00568638	0.00696426	0.414919
ukb-a-290	Trunk fat percentage	0.0136063	0.00883214	0.124816
ukb-b-16878	Alcohol usually taken with meals	-0.0300606	0.0451143	0.510299
finn-a-T1D_WIDE1	Type 1 diabetes (wide definition, subgroup 1)	-0.00659958	0.0270736	0.815534
ieu-a-25	Type 2 diabetes	0.0381052	0.0153466	0.0207586
ieu-b-25	Cigarettes per Day	-0.00299209	0.0127655	0.817328
ukb-a-16	Current tobacco smoking	0.0759979	0.0434901	0.108374
ukb-b-5776	Daytime dozing / sleeping (narcolepsy)	-0.0128801	0.0350545	0.716061
ukb-b-20261	Ever smoked	-0.0137125	0.0177486	0.442192
ukb-a-10	Getting up in morning	0.019646	0.0181794	0.287234
ukb-a-434	Vascular/heart problems diagnosed by doctor: Heart attack	0.0267356	0.0323714	0.430209
ukb-a-270	Impedance of leg (right)	0.000830163	0.00560639	0.882383
ukb-b-1209	Number of live births	0.230158	0.167417	0.206478
ukb-b-20292	Taking other prescription medications	-0.00130951	0.0369311	0.972049
ukb-b-10831	Pack years of smoking	0.00123898	0.0243777	0.960885
ukb-b-2134	Past tobacco smoking	0.00859527	0.0154189	0.578604
ukb-a-398	Qualifications: None of the above	-0.0255366	0.0241068	0.293566
ukb-a-26	Average weekly red wine intake	-0.0110793	0.0797402	0.892254
ukb-d-20116_0	Smoking status: Never	0.0338746	0.01886	0.077349
ukb-b-15829	Self-reported: heart attack/myocardial infarction	0.0283532	0.0275199	0.323198
ukb-b-6066	Tea intake	-0.0208845	0.0116702	0.0817114
ukb-b-20379	Medication for cholesterol blood pressure or diabetes or take exogenous hormones: None of the above	0.0109358	0.019299	0.574197
ukb-a-488	Medication for cholesterol blood pressure or diabetes: Cholesterol lowering medication	0.0182556	0.0122346	0.146468
bbj-a-57	Uric acid	0.00890219	0.0110368	0.426701
ukb-a-265	Whole body fat mass	0.0069428	0.00692366	0.316882
ukb-b-6519	Worrier / anxious feelings	0.0322757	0.0276403	0.247546
ieu-a-1010	Years of schooling	0.0242377	0.064954	0.716126
